# Direct detection and quantification of *Mycobacterium tuberculosis* from clinical samples by high-resolution melt qPCR

**DOI:** 10.64898/2026.03.07.26347851

**Authors:** Aishwarya S. Babu, Kalaiarasan Ellappan, Priyanka Yadav, Parthasarathy Ponnusamy, Vishnukanth Govindaraj, Saka Vinod Kumar, Akhilesh Pandey, Noyal Mariya Joseph, Renu Verma

## Abstract

**Background:** Estimating bacterial load in clinical samples has important applications in tuberculosis (TB) management, including assessment of disease severity, treatment response, and baseline genome copies required for sequencing. However, rapid and affordable tools for quantifying *Mycobacterium tuberculosis* (*M. tuberculosis*) remain limited.

**Methods:** We developed a high-resolution melt (HRM) based quantitative PCR assay using molecular beacon chemistry targeting the single-copy RD9 region of *M. tuberculosis*. Analytical performance was assessed using 10-fold serial dilutions of H37Rv DNA. Clinical validation included DNA from 100 *M. tuberculosis* culture isolates and 40 sputum samples from Xpert MTB/RIF- and culture-positive pulmonary TB patients. To evaluate specificity, we tested 30 non-tuberculous mycobacterium (NTM) culture isolates from patients infected with *Mycobacterium abscessus* (n=25) and *Mycobacterium fortuitum* (n=5) and DNA from saliva samples of 10 healthy controls.

**Results:** The HRM-qPCR assay showed a linear dynamic range from 10^1^ to 10^6^ genome copies per reaction, with a lower limit of detection of 10 copies. Standardized melt-curve analysis yielded a single target-specific peak at 73.7±0.12°C across dilutions, confirming specific amplification. Sensitivity for *M. tuberculosis* detection was 100% in culture isolates and 95.0% (38/40) in sputum, with no false positives among *M. tuberculosis*-negative controls. Assay specificity was 100% in both culture isolates and sputum, with no additional melt peaks. We did not observe any peaks indicative of non-specific binding in NTMs. Amplification was observed in two NTM samples whose Tm matched *M. tuberculosis* RD9 (median *M. tuberculosis* copies=678.5), suggesting possible co-infection or contamination. No amplification or specific melt peaks were observed in saliva samples, indicating high probe specificity.

**Conclusions:** Molecular beacon-based HRM-qPCR assay enables rapid, highly specific quantification of *M. tuberculosis* genome copies in clinical samples and has potential utility for treatment monitoring, triaging specimens for sequencing, and assessing transmission risk in high-burden settings.
