## Supplementary material for "Direct detection and quantification of *Mycobacterium tuberculosis* from clinical samples by high-resolution melt qPCR": Babu et.al_Supplementary table 1

### Sheet: Table
Babu et al., 2026.Direct detection and quantification of Mycobacterium tuberculosis from clinical samples by high-resolution melt qPCR
Table: Details of sample characteristics and molecular findings of the study cohort
Sl. No.	Anonymized ID	Strains	Sample type	Sample source	GeneXpert MTB/RIF Ultra	Xpert RIF (Resistant/Sensitive)	HRM-qPCR (RD9)	Smear grade	RD9 copies/sample	Cycle threshold (Ct)	Melting temperature(Tm) (°C)
1	CL1	Mycobacterium tuberculosis	Culture	Sputum	MTB detected	Sensitive	MTB detected	2+	9275588	18.414	73.5
2	CL2	Mycobacterium tuberculosis	Culture	Sputum	MTB detected	Sensitive	MTB detected	3+	2333138	20.795	73.7
3	CL3	Mycobacterium tuberculosis	Culture	Sputum	MTB detected	Sensitive	MTB detected	3+	495408	23.468	73.7
4	CL4	Mycobacterium tuberculosis	Culture	Sputum	MTB detected	Sensitive	MTB detected	2+	4262961	19.755	73.5
5	CL5	Mycobacterium tuberculosis	Culture	Sputum	MTB detected	Sensitive	MTB detected	3+	686246	22.906	73.5
6	CL6	Mycobacterium tuberculosis	Culture	Sputum	MTB detected	Sensitive	MTB detected	2+	1004926	22.248	73.5
7	CL7	Mycobacterium tuberculosis	Culture	Sputum	MTB detected	Sensitive	MTB detected	2+	3523	32	73.4
8	CL8	Mycobacterium tuberculosis	Culture	Sputum	MTB detected	Sensitive	MTB detected	2+	222034	24.852	73.4
9	CL9	Mycobacterium tuberculosis	Culture	Sputum	MTB detected	Sensitive	MTB detected	3+	848547	22.54	73.4
10	CL10	Mycobacterium tuberculosis	Culture	Sputum	MTB detected	Sensitive	MTB detected	2+	2845097	20.453	73.4
11	CL11	Mycobacterium tuberculosis	Culture	Sputum	MTB detected	Sensitive	MTB detected	1+	7395073	18.805	73.5
12	CL12	Mycobacterium tuberculosis	Culture	Sputum	MTB detected	Sensitive	MTB detected	2+	730960	22.797	73.5
13	CL13	Mycobacterium tuberculosis	Culture	Sputum	MTB detected	Sensitive	MTB detected	3+	1493921	21.564	73.5
14	CL14	Mycobacterium tuberculosis	Culture	Sputum	MTB detected	Sensitive	MTB detected	1+	1773779	21.268	73.5
15	CL15	Mycobacterium tuberculosis	Culture	Sputum	MTB detected	Sensitive	MTB detected	1+	1692809	21.348	73.4
16	CL16	Mycobacterium tuberculosis	Culture	Sputum	MTB detected	Sensitive	MTB detected	1+	1001311	22.254	73.4
17	CL17	Mycobacterium tuberculosis	Culture	Sputum	MTB detected	Sensitive	MTB detected	1+	2314804	20.808	73.4
18	CL18	Mycobacterium tuberculosis	Culture	Sputum	MTB detected	Sensitive	MTB detected	2+	1728259	21.312	73.5
19	CL19	Mycobacterium tuberculosis	Culture	Sputum	MTB detected	Sensitive	MTB detected	1+	3826166	19.942	73.4
20	CL20	Mycobacterium tuberculosis	Culture	Sputum	MTB detected	Sensitive	MTB detected	1+	1529814	21.523	73.4
21	CL21	Mycobacterium tuberculosis	Culture	Sputum	MTB detected	Sensitive	MTB detected	1+	1028735	22.207	73.5
22	CL22	Mycobacterium tuberculosis	Culture	Sputum	MTB detected	Sensitive	MTB detected	1+	3766248	19.969	73.4
23	CL23	Mycobacterium tuberculosis	Culture	Sputum	MTB detected	Sensitive	MTB detected	2+	4720887	19.579	73.4
24	CL24	Mycobacterium tuberculosis	Culture	Sputum	MTB detected	Sensitive	MTB detected	1+	5246203	19.397	73.4
25	CL25	Mycobacterium tuberculosis	Culture	Sputum	MTB detected	Sensitive	MTB detected	1+	5498359	19.316	73.5
26	CL26	Mycobacterium tuberculosis	Culture	Sputum	MTB detected	Sensitive	MTB detected	2+	7800137	18.713	73.5
27	CL27	Mycobacterium tuberculosis	Culture	Sputum	MTB detected	Sensitive	MTB detected	1+	3264189	20.216	73.5
28	CL28	Mycobacterium tuberculosis	Culture	Sputum	MTB detected	Sensitive	MTB detected	1+	4652103	19.604	73.5
29	CL29	Mycobacterium tuberculosis	Culture	Sputum	MTB detected	Sensitive	MTB detected	Not available	1965991	21.09	73.5
30	CL30	Mycobacterium tuberculosis	Culture	Sputum	MTB detected	Sensitive	MTB detected	Not available	4186563	19.786	73.5
31	CL31	Mycobacterium tuberculosis	Culture	Sputum	MTB detected	Sensitive	MTB detected	Not available	472511	23.549	73.5
32	CL32	Mycobacterium tuberculosis	Culture	Sputum	MTB detected	Sensitive	MTB detected	1+	4387128	19.706	73.4
33	CL33	Mycobacterium tuberculosis	Culture	Sputum	MTB detected	Sensitive	MTB detected	3+	4950032	19.497	73.5
34	CL34	Mycobacterium tuberculosis	Culture	Sputum	MTB detected	Sensitive	MTB detected	1+	2492177	20.681	73.4
35	CL35	Mycobacterium tuberculosis	Culture	Sputum	MTB detected	Sensitive	MTB detected	1+	2920055	20.408	73.5
36	CL36	Mycobacterium tuberculosis	Culture	Sputum	MTB detected	Sensitive	MTB detected	Not available	5717970	19.249	73.5
37	CL37	Mycobacterium tuberculosis	Culture	Sputum	MTB detected	Sensitive	MTB detected	2+	1693359	21.348	73.4
38	CL38	Mycobacterium tuberculosis	Culture	Sputum	MTB detected	Sensitive	MTB detected	2+	2820116	20.468	73.5
39	CL39	Mycobacterium tuberculosis	Culture	Sputum	MTB detected	Sensitive	MTB detected	1+	2490339	20.682	73.4
40	CL40	Mycobacterium tuberculosis	Culture	Sputum	MTB detected	Sensitive	MTB detected	2+	3947641	19.888	73.4
41	CL41	Mycobacterium tuberculosis	Culture	Sputum	MTB detected	Sensitive	MTB detected	1+	10421297	18.213	73.4
42	CL42	Mycobacterium tuberculosis	Culture	Sputum	MTB detected	Sensitive	MTB detected	2+	7393667	18.805	73.6
43	CL43	Mycobacterium tuberculosis	Culture	Sputum	MTB detected	Sensitive	MTB detected	3+	1048422	22.175	73.6
44	CL44	Mycobacterium tuberculosis	Culture	Sputum	MTB detected	Sensitive	MTB detected	2+	1817910	21.225	73.6
45	CL45	Mycobacterium tuberculosis	Culture	Sputum	MTB detected	Sensitive	MTB detected	3+	6190651	19.111	73.4
46	CL46	Mycobacterium tuberculosis	Culture	Sputum	MTB detected	Sensitive	MTB detected	1+	7150345	18.863	73.4
47	CL47	Mycobacterium tuberculosis	Culture	Sputum	MTB detected	Sensitive	MTB detected	1+	10898655	18.136	73.6
48	CL48	Mycobacterium tuberculosis	Culture	Sputum	MTB detected	Sensitive	MTB detected	1+	6639342	18.991	73.6
49	CL49	Mycobacterium tuberculosis	Culture	Sputum	MTB detected	Sensitive	MTB detected	3+	9403889	18.39	73.4
50	CL50	Mycobacterium tuberculosis	Culture	Sputum	MTB detected	Sensitive	MTB detected	1+	11950692	17.977	73.6
51	CL51	Mycobacterium tuberculosis	Culture	Sputum	MTB detected	Sensitive	MTB detected	1+	66552	27.895	74.1
52	CL52	Mycobacterium tuberculosis	Culture	Sputum	MTB detected	Sensitive	MTB detected	2+	12129	31.105	74.1
53	CL53	Mycobacterium tuberculosis	Culture	Sputum	MTB detected	Sensitive	MTB detected	1+	246666	25.424	74
54	CL54	Mycobacterium tuberculosis	Culture	Sputum	MTB detected	Sensitive	MTB detected	1+	283526	25.161	74
55	CL55	Mycobacterium tuberculosis	Culture	Sputum	MTB detected	Sensitive	MTB detected	1+	49996	28.434	74
56	CL56	Mycobacterium tuberculosis	Culture	Sputum	MTB detected	Sensitive	MTB detected	2+	66418	27.898	73.8
57	CL57	Mycobacterium tuberculosis	Culture	Sputum	MTB detected	Sensitive	MTB detected	2+	255215	25.36	73.7
58	CL58	Mycobacterium tuberculosis	Culture	Sputum	MTB detected	Sensitive	MTB detected	1+	88701	27.353	73.7
59	CL59	Mycobacterium tuberculosis	Culture	Sputum	MTB detected	Sensitive	MTB detected	2+	519103	24.021	74
60	CL60	Mycobacterium tuberculosis	Culture	Sputum	MTB detected	Sensitive	MTB detected	1+	459662	24.25	74
61	CL61	Mycobacterium tuberculosis	Culture	Sputum	MTB detected	Sensitive	MTB detected	1+	4301544	20.032	74
62	CL62	Mycobacterium tuberculosis	Culture	Sputum	MTB detected	Sensitive	MTB detected	1+	842978	23.106	73.8
63	CL63	Mycobacterium tuberculosis	Culture	Sputum	MTB detected	Sensitive	MTB detected	1+	3526641	20.407	73.8
64	CL64	Mycobacterium tuberculosis	Culture	Sputum	MTB detected	Sensitive	MTB detected	1+	6080347	19.38	73.8
65	CL65	Mycobacterium tuberculosis	Culture	Sputum	MTB detected	Sensitive	MTB detected	2+	4863122	19.801	73.7
66	CL66	Mycobacterium tuberculosis	Culture	Sputum	MTB detected	Sensitive	MTB detected	1+	6858423	19.152	73.7
67	CL67	Mycobacterium tuberculosis	Culture	Sputum	MTB detected	Sensitive	MTB detected	2+	7501369	18.983	73.7
68	CL68	Mycobacterium tuberculosis	Culture	Sputum	MTB detected	Sensitive	MTB detected	3+	5330088	19.628	73.8
69	CL69	Mycobacterium tuberculosis	Culture	Sputum	MTB detected	Sensitive	MTB detected	1+	7043460	19.102	73.7
70	CL70	Mycobacterium tuberculosis	Culture	Sputum	MTB detected	Sensitive	MTB detected	Not available	5185897	19.68	73.7
71	CL71	Mycobacterium tuberculosis	Culture	Sputum	MTB detected	Sensitive	MTB detected	Not available	145622	26.418	73.7
72	CL72	Mycobacterium tuberculosis	Culture	Sputum	MTB detected	Sensitive	MTB detected	Not available	351514	24.756	73.7
73	CL73	Mycobacterium tuberculosis	Culture	Sputum	MTB detected	Sensitive	MTB detected	Not available	5282719	19.645	73.7
74	CL74	Mycobacterium tuberculosis	Culture	Sputum	MTB detected	Sensitive	MTB detected	Not available	3503843	20.419	73.7
75	CL75	Mycobacterium tuberculosis	Culture	Sputum	MTB detected	Sensitive	MTB detected	Not available	6108168	19.371	73.7
76	CL76	Mycobacterium tuberculosis	Culture	Sputum	MTB detected	Sensitive	MTB detected	Not available	5759822	19.482	73.7
77	CL77	Mycobacterium tuberculosis	Culture	Sputum	MTB detected	Sensitive	MTB detected	Not available	777812	23.258	73.7
78	CL78	Mycobacterium tuberculosis	Culture	Sputum	MTB detected	Sensitive	MTB detected	Not available	1813445	21.661	73.7
79	CL79	Mycobacterium tuberculosis	Culture	Sputum	MTB detected	Sensitive	MTB detected	Not available	6371992	19.291	73.7
80	CL80	Mycobacterium tuberculosis	Culture	Sputum	MTB detected	Sensitive	MTB detected	Not available	5620113	19.528	73.7
81	CL81	Mycobacterium tuberculosis	Culture	Sputum	MTB detected	Sensitive	MTB detected	Not available	3944341	20.196	73.7
82	CL82	Mycobacterium tuberculosis	Culture	Sputum	MTB detected	Sensitive	MTB detected	2+	3126970	20.634	73.7
83	CL83	Mycobacterium tuberculosis	Culture	Sputum	MTB detected	Sensitive	MTB detected	1+	1529320	21.983	74
84	CL84	Mycobacterium tuberculosis	Culture	Sputum	MTB detected	Sensitive	MTB detected	1+	11351241	18.202	73.8
85	CL85	Mycobacterium tuberculosis	Culture	Sputum	MTB detected	Sensitive	MTB detected	1+	5695394	19.503	73.8
86	CL86	Mycobacterium tuberculosis	Culture	Sputum	MTB detected	Sensitive	MTB detected	1+	1611097	21.884	73.8
87	CL87	Mycobacterium tuberculosis	Culture	Sputum	MTB detected	Sensitive	MTB detected	1+	2175201	21.318	73.8
88	CL88	Mycobacterium tuberculosis	Culture	Sputum	MTB detected	Sensitive	MTB detected	2+	7070902	19.095	73.8
89	CL89	Mycobacterium tuberculosis	Culture	Sputum	MTB detected	Sensitive	MTB detected	2+	10809242	18.295	73.8
90	CL90	Mycobacterium tuberculosis	Culture	Sputum	MTB detected	Sensitive	MTB detected	2+	2021337	21.457	73.8
91	CL91	Mycobacterium tuberculosis	Culture	Sputum	MTB detected	Sensitive	MTB detected	1+	8360449	18.779	73.8
92	CL92	Mycobacterium tuberculosis	Culture	Sputum	MTB detected	Sensitive	MTB detected	2+	5811417	19.465	74
93	CL93	Mycobacterium tuberculosis	Culture	Sputum	MTB detected	Sensitive	MTB detected	Scanty	2271093	21.237	74
94	CL94	Mycobacterium tuberculosis	Culture	Sputum	MTB detected	Sensitive	MTB detected	1+	239142	25.482	74
95	CL95	Mycobacterium tuberculosis	Culture	Sputum	MTB detected	Sensitive	MTB detected	1+	2883808	20.786	73.8
96	CL96	Mycobacterium tuberculosis	Culture	Sputum	MTB detected	Sensitive	MTB detected	2+	576323	23.823	73.8
97	CL97	Mycobacterium tuberculosis	Culture	Sputum	MTB detected	Sensitive	MTB detected	1+	7875465	18.892	73.7
98	CL98	Mycobacterium tuberculosis	Culture	Sputum	MTB detected	Sensitive	MTB detected	1+	1276241	22.324	73.8
99	CL99	Mycobacterium tuberculosis	Culture	Sputum	MTB detected	Sensitive	MTB detected	1+	2770948	20.862	73.8
100	CL100	Mycobacterium tuberculosis	Culture	Sputum	MTB detected	Sensitive	MTB detected	Scanty	625916	23.668	73.8
101	SP1	Mycobacterium tuberculosis	Sputum	Sputum	MTB detected	Sensitive	MTB detected	2+	5740.99	31.1015	73.864
102	SP2	Mycobacterium tuberculosis	Sputum	Sputum	MTB detected	Sensitive	MTB detected	1+	2488.31	32.3714	73.715
103	SP3	Mycobacterium tuberculosis	Sputum	Sputum	MTB detected	Sensitive	MTB detected	1+	205369	25.6677	73.567
104	SP4	Mycobacterium tuberculosis	Sputum	Sputum	MTB detected	Sensitive	MTB detected	1+	4049.96	31.6315	73.5
105	SP5	Mycobacterium tuberculosis	Sputum	Sputum	MTB detected	Sensitive	MTB detected	1+	22384.3	29.0345	73.567
106	SP6	Mycobacterium tuberculosis	Sputum	Sputum	MTB detected	Sensitive	MTB detected	2+	239801	25.4323	73.419
107	SP7	Mycobacterium tuberculosis	Sputum	Sputum	MTB detected	Sensitive	MTB detected	1+	376947	24.7453	73.419
108	SP8	Mycobacterium tuberculosis	Sputum	Sputum	MTB detected	Sensitive	MTB detected	3+	14510.9	29.6929	73.419
109	SP9	Mycobacterium tuberculosis	Sputum	Sputum	MTB detected	Sensitive	MTB detected	1+	2226.38	32.5403	73.8
110	SP10	Mycobacterium tuberculosis	Sputum	Sputum	MTB detected	Sensitive	MTB detected	1+	108065	26.643	73.717
111	SP11	Mycobacterium tuberculosis	Sputum	Sputum	MTB detected	Sensitive	MTB detected	1+	143361	26.2137	73.569
112	SP12	Mycobacterium tuberculosis	Sputum	Sputum	MTB detected	Sensitive	MTB detected	3+	15722.2	29.5712	73.569
113	SP13	Mycobacterium tuberculosis	Sputum	Sputum	MTB detected	Sensitive	MTB detected	1+	6258.17	30.9704	73.865
114	SP14	Mycobacterium tuberculosis	Sputum	Sputum	MTB detected	Sensitive	MTB not detected	Scanty	0	0	0
115	SP15	Mycobacterium tuberculosis	Sputum	Sputum	MTB detected	Sensitive	MTB detected	1+	255724	25.3346	73.569
116	SP16	Mycobacterium tuberculosis	Sputum	Sputum	MTB detected	Sensitive	MTB detected	2+	35930.8	28.3157	73.865
117	SP17	Mycobacterium tuberculosis	Sputum	Sputum	MTB detected	Sensitive	MTB detected	1+	33490.4	28.4225	73.9
118	SP18	Mycobacterium tuberculosis	Sputum	Sputum	MTB detected	Sensitive	MTB detected	1+	239.648	35.9261	74
119	SP19	Mycobacterium tuberculosis	Sputum	Sputum	MTB detected	Sensitive	MTB detected	1+	18403.2	29.332	73.717
120	SP20	Mycobacterium tuberculosis	Sputum	Sputum	MTB detected	Sensitive	MTB detected	1+	1562.96	33.0778	73.8
121	SP21	Mycobacterium tuberculosis	Sputum	Sputum	MTB detected	Sensitive	MTB detected	2+	17838.3	29.3794	73.717
122	SP22	Mycobacterium tuberculosis	Sputum	Sputum	MTB detected	Sensitive	MTB detected	1+	10169.5	30.233	74.161
123	SP23	Mycobacterium tuberculosis	Sputum	Sputum	MTB detected	Sensitive	MTB detected	Not available	72396.7	27.2515	74.013
124	SP24	Mycobacterium tuberculosis	Sputum	Sputum	MTB detected	Sensitive	MTB detected	Not available	31.6761	39	73.8
125	SP25	Mycobacterium tuberculosis	Sputum	Sputum	MTB detected	Sensitive	MTB detected	1+	31.6761	39	74
126	SP26	Mycobacterium tuberculosis	Sputum	Sputum	MTB detected	Sensitive	MTB detected	1+	1092.73	33.6214	73.8
127	SP27	Mycobacterium tuberculosis	Sputum	Sputum	MTB detected	Sensitive	MTB detected	Not available	351015	24.8535	74.013
128	SP28	Mycobacterium tuberculosis	Sputum	Sputum	MTB detected	Sensitive	MTB not detected	2+	0	0	0
129	SP29	Mycobacterium tuberculosis	Sputum	Sputum	MTB detected	Sensitive	MTB detected	2+	66346.4	27.3841	74.013
130	SP30	Mycobacterium tuberculosis	Sputum	Sputum	MTB detected	Sensitive	MTB detected	Not available	5735.1	31.103	74
131	SP31	Mycobacterium tuberculosis	Sputum	Sputum	MTB detected	Sensitive	MTB detected	1+	10185.7	30.2305	73.865
132	SP32	Mycobacterium tuberculosis	Sputum	Sputum	MTB detected	Sensitive	MTB detected	1+	7470.57	30.7015	73.8
133	SP33	Mycobacterium tuberculosis	Sputum	Sputum	MTB detected	Sensitive	MTB detected	1+	31.6761	39	74
134	SP34	Mycobacterium tuberculosis	Sputum	Sputum	MTB detected	Sensitive	MTB detected	2+	33365.7	28.4282	73.4
135	SP35	Mycobacterium tuberculosis	Sputum	Sputum	MTB detected	Sensitive	MTB detected	1+	31.6761	39	73.8
136	SP36	Mycobacterium tuberculosis	Sputum	Sputum	MTB detected	Sensitive	MTB detected	2+	25119.8	28.8594	73.717
137	SP37	Mycobacterium tuberculosis	Sputum	Sputum	MTB detected	Sensitive	MTB detected	1+	188.198	36.2932	73.5
138	SP38	Mycobacterium tuberculosis	Sputum	Sputum	MTB detected	Sensitive	MTB detected	2+	40375.8	28.1385	73.865
139	SP39	Mycobacterium tuberculosis	Sputum	Sputum	MTB detected	Sensitive	MTB detected	Scanty	25274	28.8501	73.717
140	SP40	Mycobacterium tuberculosis	Sputum	Sputum	MTB detected	Sensitive	MTB detected	1+	225905	25.523	73.717
141	NTM 1	Mycobacterium abscessus	Culture	Pus	MTB not detected	Not applicable	MTB not detected	Not available	0	0	0
142	NTM 2	Mycobacterium abscessus	Culture	Pus	MTB not detected	Not applicable	MTB detected	Not available	216.255	38.7	74
143	NTM 3	Mycobacterium abscessus	Culture	Intraop (ortho -elbow)	MTB not detected	Not applicable	MTB not detected	Not available	0	0	0
144	NTM 4	Mycobacterium abscessus	Culture	Pus	MTB not detected	Not applicable	MTB not detected	Not available	0	0	0
145	NTM 5	Mycobacterium abscessus	Culture	Pus	MTB not detected	Not applicable	MTB not detected	Not available	0	0	0
146	NTM 6	Mycobacterium abscessus	Culture	Drain fluid	MTB not detected	Not applicable	MTB indeterminate	Not available	184.452	39	74
147	NTM 7	Mycobacterium abscessus	Culture	Soft palate	MTB not detected	Not applicable	MTB not detected	Not available	0	0	0
148	NTM 8	Mycobacterium abscessus	Culture	Sputum	MTB not detected	Not applicable	MTB not detected	Not available	0	0	0
149	NTM 9	Mycobacterium abscessus	Culture	Pus	MTB not detected	Not applicable	MTB not detected	Not available	0	0	0
150	NTM 10	Mycobacterium abscessus	Culture	Pus	MTB not detected	Not applicable	MTB indeterminate	Not available	184.452	39	74
151	NTM 11	Mycobacterium abscessus	Culture	Sputum	MTB not detected	Not applicable	MTB indeterminate	Not available	184.452	39	74
152	NTM 12	Mycobacterium abscessus	Culture	Pus dishcharge	MTB not detected	Not applicable	MTB detected	Not available	1141.2	35.5629	73.8
153	NTM 13	Mycobacterium abscessus	Culture	PCN-Right	MTB not detected	Not applicable	MTB not detected	Not available	0	0	0
154	NTM 14	Mycobacterium abscessus	Culture	Pleural fluid	MTB not detected	Not applicable	MTB not detected	Not available	0	0	0
155	NTM 15	Mycobacterium abscessus	Culture	Breast abscess	MTB not detected	Not applicable	MTB not detected	Not available	0	0	0
156	NTM 16	Mycobacterium abscessus	Culture	Pus	MTB not detected	Not applicable	MTB not detected	Not available	0	0	0
157	NTM 17	Mycobacterium abscessus	Culture	Pus	MTB not detected	Not applicable	MTB not detected	Not available	0	0	0
158	NTM 18	Mycobacterium abscessus	Culture	Pleural fluid	MTB not detected	Not applicable	MTB not detected	Not available	0	0	0
159	NTM 19	Mycobacterium abscessus	Culture	Sputum	MTB not detected	Not applicable	MTB not detected	Not available	0	0	0
160	NTM 20	Mycobacterium abscessus	Culture	Pus	MTB not detected	Not applicable	MTB not detected	Not available	0	0	0
161	NTM 21	Mycobacterium abscessus	Culture	Conjuctival swab	MTB not detected	Not applicable	MTB not detected	Not available	0	0	0
162	NTM 22	Mycobacterium abscessus	Culture	Pus	MTB not detected	Not applicable	MTB not detected	Not available	0	0	0
163	NTM 23	Mycobacterium abscessus	Culture	Pus aspirate	MTB not detected	Not applicable	MTB not detected	Not available	0	0	0
164	NTM 24	Mycobacterium abscessus	Culture	CSF	MTB not detected	Not applicable	MTB not detected	Not available	0	0	0
165	NTM 25	Mycobacterium abscessus	Culture	Pus discharge	MTB not detected	Not applicable	MTB not detected	Not available	0	0	0
166	NTM 26	Mycobacterium fortuitum	Culture	Pus discharge	MTB not detected	Not applicable	MTB not detected	Not available	0	0	0
167	NTM 27	Mycobacterium fortuitum	Culture	Pus discharge	MTB not detected	Not applicable	MTB not detected	Not available	0	0	0
168	NTM 28	Mycobacterium fortuitum	Culture	Pus	MTB not detected	Not applicable	MTB indeterminate	Not available	13.8185	39	74.1121
169	NTM 29	Mycobacterium fortuitum	Culture	Pus	MTB not detected	Not applicable	MTB not detected	Not available	0	0	0
170	NTM 30	Mycobacterium fortuitum	Culture	Pus	MTB not detected	Not applicable	MTB not detected	Not available	0	0	0
